# Prenatal phthalate mixture exposure increases early childhood internalising problems via maternal oxidative stress

**DOI:** 10.1101/2025.11.09.25339835

**Authors:** Sarah Thomson, Katherine Drummond, Martin O’Hely, Thomas Boissiere-O’Neill, Christos Symeonides, David Burgner, Toby Mansell, Richard Saffery, Peter J. Vuillermin, Peter D. Sly, the BIS Investigator Group, Anne-Louise Ponsonby

**Affiliations:** The Florey Institute of Neuroscience and Mental Health, Parkville, Victoria, Australia; The University of Melbourne, The Florey Department of Neuroscience and Mental Health, Parkville, Victoria, Australia; Deakin University, Institute for Mental and Physical Health and Clinical Translation (IMPACT), Geelong, Victoria, Australia; Murdoch Children’s Research Institute, Parkville, Victoria, Australia; The University of Queensland, Child Health Research Centre, Brisbane, Queensland, Australia; The University of Melbourne, Department of Paediatrics, Parkville, Victoria, Australia; Monash University, Department of Paediatrics, Clayton, Victoria, Australia; Barwon Health, Child Health Research Unit, Geelong, Victoria, Australia

**Keywords:** Prenatal, phthalate, environmental mixture, oxidative stress, child mental health, mediation, birth cohort

## Abstract

Prenatal phthalate exposure has been linked to internalising problems in children. Maternal oxidative stress is a plausible biological mechanism underlying this association as it is induced by phthalates and is associated with early internalising problems, but this pathway has not yet been empirically tested. In the Barwon Infant Study, a population-based birth cohort of 1,074 Australian children, we investigated the potential mixture effect of prenatal phthalate exposure on maternal oxidative stress and assessed whether oxidative stress mediates the relationship between the prenatal phthalate mixture and early internalising problems. Concentrations of phthalate metabolites and nucleic acid oxidation biomarkers were measured in third-trimester maternal urine, and phthalate daily intakes estimated. Internalising problems were assessed at ages 2 and 4 years using the parent-report Child Behavior Checklist and Strengths and Difficulties Questionnaire, respectively. Applying weighted quantile sum regression with repeated holdout validation, we found that higher phthalate mixture exposure was associated with increased maternal oxidative stress (0.22 standard deviations per interquartile range increase in mixture, 95% CI: 0.13, 0.31), with dimethyl phthalate and diethyl phthalate as main contributors. Bayesian kernel machine regression yielded comparable results. For all child outcomes, counterfactual mediation analyses across holdout datasets revealed evidence of mediating effects, suggesting that oxidative stress is a pathway through which prenatal phthalate mixture exposure increases early-childhood internalising problems. These findings highlight the heightened risk associated with co-exposure to multiple phthalates during pregnancy and the potential to mitigate this harm not only through improved chemical regulation but also by monitoring and reducing maternal oxidative stress.

**Graphical abstract:** 
