## Supplementary tables for "Prenatal phthalate mixture exposure increases early childhood internalising problems via maternal oxidative stress"

### Sheet: Table of contents
TABLE OF CONTENTS
Table S1	Patterns of missingness across variables
Table S2	Pooled weighted quantile sum (WQS) regression and mediation estimates
Table S3	Pooled phthalate weight estimates from WQS regression
Table S4	Posterior inclusion probabilities from Bayesian kernel machine regression
Table S5	Additional analysis: Regression of oxidative stress and child mental health outcomes on each of the phthalate exposures individually
Table S6	Sensitivity analysis with multiply imputed missing data: Pooled WQS regression and mediation estimates
Table S7	Sensitivity analysis with multiply imputed missing data: Pooled phthalate weight estimates from WQS regression
Table S8	Additional analysis: Sex-specific WQS regression and mediation estimates using multiply imputed missing data

### Sheet: Table S1
	Missing (n)	Missing (%)
Demographics and maternal factors
Mother's age at conception (years)	0	0%
Annual household income under $75K AUD at 28w gestation	33	3.1%
Annual household income under $75K AUD at 12 months	250	23.5%
Mother and father university-educated	14	1.3%
SEIFA index of relative socio-economic disadvantage at 28w gestation	13	1.2%
Single-parent household at 28w gestation	3	0.3%
All four grandparents of European descent	14	1.3%
Genetic ancestry (PC1 from PCA of genetic data)	42	3.9%
Multiparous	0	0%
Child's sex assigned at birth male	0	0%
Pre-pregnancy BMI (kg/m2)	147	13.8%
Any active smoking in pregnancy	116	10.9%
Any passive smoking in pregnancy	160	15%
Alcohol consumed in all trimesters	23	2.2%
Maternal diet in pregnancy (PC1 from PCA of FFQ)	57	5.4%
Perceived Stress Scale score at 28w gestation	263	24.7%
Perceived Stress Scale score 12 months after giving birth	237	22.3%
Maternal urinary biomarkers and process factors
DMP daily intake	222	20.9%
DEP daily intake	222	20.9%
DiBP daily intake	222	20.9%
DnBP daily intake	222	20.9%
DEHP daily intake	222	20.9%
BBzP daily intake	222	20.9%
Sum of 8-OHG and 8-OHdG (OS_sum)	255	24%
Gestational age at urine collection (weeks)	222	20.9%
Child internalising measures and process factors
CBCL/1.5-5 DSM-5-oriented depressive subscale at age 2 (raw score)	393	36.9%
CBCL/1.5-5 DSM-5-oriented anxiety subscale at age 2 (raw score)	393	36.9%
Child’s age at CBCL/1.5-5 assessment (years)	391	36.7%
SDQ P4-10 emotional problems subscale at age 4	277	26%
Child’s age at SDQ P2-4 assessment (years)	263	24.7%

### Sheet: Table S2
	Mean (SD-based 95% CI)	Median (2.5th, 97.5th percentile)
WQS regression: WQS index -> oxidative stress	Standardised coefficient	Standardised coefficient
WQS index	0.22 (0.13, 0.31)	0.22 (0.11, 0.30)
Mediation: WQS index -> oxidative stress -> CBCL DSM-5-oriented depressive	Rate ratio	Rate ratio
Indirect effect	1.02 (1.01, 1.04)	1.02 (1.01, 1.04)
Direct effect	1.24 (1.12, 1.38)	1.25 (1.12, 1.37)
Total effect	1.27 (1.14, 1.41)	1.28 (1.16, 1.39)
Mediation: WQS index -> oxidative stress -> CBCL DSM-5-oriented anxiety	Rate ratio	Rate ratio
Indirect effect	1.02 (1.00, 1.04)	1.02 (1.01, 1.04)
Direct effect	1.13 (1.02, 1.25)	1.13 (1.02, 1.26)
Total effect	1.15 (1.04, 1.27)	1.15 (1.05, 1.29)
Mediation: WQS index -> oxidative stress -> SDQ emotional	Rate ratio	Rate ratio
Indirect effect	1.02 (1.01, 1.04)	1.02 (1.01, 1.04)
Direct effect	1.02 (0.93, 1.13)	1.02 (0.94, 1.13)
Total effect	1.04 (0.95, 1.15)	1.04 (0.96, 1.15)

### Sheet: Table S3
Phthalate compound	Mean weight	Median weight	2.5th percentile	97.5th percentile
DMP	0.43	0.45	0.11	0.77
DEP	0.2	0.19	0.01	0.47
BBzP	0.14	0.1	0.01	0.44
DiBP	0.11	0.07	0	0.43
DEHP	0.07	0.04	0	0.26
DnBP	0.05	0.03	0	0.23

### Sheet: Table S4
Phthalate compound	Posterior inclusion probability
DMP	0.96
DEP	0.36
BBzP	0.3
DiBP	0.26
DnBP	0.24
DEHP	0.22

### Sheet: Table S5
	Oxidative stress		CBCL DSM-5-oriented depressive scale (2y)		CBCL DSM-5-oriented anxiety scale (2y)		SDQ emotional scale (4y)
	Standardised coefficient (95% CI)	p-value	Rate ratio (95% CI)	p-value	Rate ratio (95% CI)	p-value	Rate ratio (95% CI)	p-value
DMP	0.14 (0.06, 0.22)	0.00042	1.19 (1.07, 1.31)	0.00085	1.06 (0.96, 1.16)	0.26	0.99 (0.90, 1.08)	0.8
DEP	0.13 (0.03, 0.23)	0.014	1.06 (0.94, 1.19)	0.37	1.01 (0.89, 1.13)	0.93	1.02 (0.90, 1.15)	0.79
DiBP	0.06 (-0.04, 0.16)	0.25	1.06 (0.95, 1.19)	0.28	1.09 (0.98, 1.21)	0.1	1.04 (0.94, 1.15)	0.48
DnBP	0.05 (-0.05, 0.15)	0.29	1.08 (0.96, 1.21)	0.22	1.02 (0.91, 1.14)	0.75	1.06 (0.95, 1.17)	0.3
DEHP	0.05 (-0.04, 0.14)	0.26	1.07 (0.98, 1.17)	0.11	1.09 (1.00, 1.18)	0.05	1.07 (0.98, 1.16)	0.12
BBzP	0.07 (-0.03, 0.18)	0.18	1.09 (0.96, 1.23)	0.2	1.10 (0.98, 1.24)	0.12	1.08 (0.96, 1.22)	0.19

### Sheet: Table S6
	Pooled estimate (SD-based 95% CI)
WQS regression: WQS index -> oxidative stress	Coefficient
WQS index	0.21 (0.13, 0.30)
Mediation: WQS index -> oxidative stress -> CBCL DSM-5-oriented depressive	Rate ratio
Indirect effect	1.01 (1.00, 1.03)
Direct effect	1.14 (1.04, 1.25)
Total effect	1.16 (1.05, 1.27)
Mediation: WQS index -> oxidative stress -> CBCL DSM-5-oriented anxiety	Rate ratio
Indirect effect	1.01 (1.00, 1.02)
Direct effect	1.06 (0.97, 1.17)
Total effect	1.07 (0.98, 1.18)
Mediation: WQS index -> oxidative stress -> SDQ emotional	Rate ratio
Indirect effect	1.02 (1.00, 1.03)
Direct effect	1.00 (0.91, 1.10)
Total effect	1.02 (0.93, 1.12)

### Sheet: Table S7
Phthalate compound	Mean weight	Median weight	2.5th percentile	97.5th percentile
DMP	0.47	0.47	0.11	0.83
DEP	0.26	0.24	0.02	0.62
DiBP	0.08	0.05	0	0.31
BBzP	0.07	0.04	0	0.33
DEHP	0.06	0.03	0	0.28
DnBP	0.05	0.02	0	0.28

### Sheet: Table S8
	BOYS	GIRLS
	Pooled estimate (SD-based 95% CI)	Pooled estimate (SD-based 95% CI)
Mediation: WQS index -> oxidative stress -> CBCL DSM-5-oriented depressive	Rate ratio	Rate ratio
Indirect effect	1.02 (1, 1.04)	1.01 (1, 1.03)
Direct effect	1.14 (1.01, 1.27)	1.13 (1, 1.29)
Total effect	1.15 (1.03, 1.29)	1.15 (1.01, 1.3)
Mediation: WQS index -> oxidative stress -> CBCL DSM-5-oriented anxiety	Rate ratio	Rate ratio
Indirect effect	1.02 (1, 1.04)	1.00 (0.99, 1.02)
Direct effect	1.07 (0.95, 1.21)	1.05 (0.93, 1.18)
Total effect	1.09 (0.97, 1.23)	1.05 (0.93, 1.19)
Mediation: WQS index -> oxidative stress -> SDQ emotional	Rate ratio	Rate ratio
Indirect effect	1.02 (0.99, 1.04)	1.02 (1, 1.03)
Direct effect	1.02 (0.9, 1.16)	0.99 (0.88, 1.12)
Total effect	1.03 (0.91, 1.17)	1.01 (0.89, 1.13)
